# Trastuzumab Maintenance Every 4 Weeks versus Every 3 Weeks in HER2-Positive Breast Cancer: A Retrospective Analysis of Long-term Outcomes

**DOI:** 10.64898/2025.12.02.25341297

**Authors:** Swaroop Revannasiddaiah, Irappa Madabhavi, Siddharth Vats, Mukesh Sharma, Priyanka Thakur, Kailash Chandra Pandey

## Abstract

**Background:** Standard trastuzumab maintenance therapy is administered every 3 weeks at 6mg/kg following completion of chemotherapy. However, geographic barriers and patient compliance issues in montane terrain settings may limit adherence to this schedule. We evaluated the efficacy and safety of alternative 4-weekly dosing (8mg/kg) compared to standard 3-weekly dosing in HER2-positive breast cancer patients.

**Methods:** This retrospective cohort study analyzed patients with HER2-positive breast cancer treated between June 2015 and January 2018 at centers serving mountainous regions. All patients received standard TCH (docetaxel, carboplatin, trastuzumab) induction therapy. For maintenance, patients chose either 3-weekly trastuzumab (6mg/kg, n=47) or 4-weekly trastuzumab (8mg/kg, n=34) based on geographic accessibility. Primary endpoints were disease-free survival (DFS) and overall survival (OS) analyzed using Kaplan-Meier methodology and log-rank tests at median 8-year follow-up.

**Results:** Eighty-one patients were analyzed (Stage I: 17.3%, Stage II: 22.2%, Stage III: 59.3%, Oligometastatic: 1.2%). Baseline characteristics were balanced between groups (p=0.665). At median 8-year follow-up, Kaplan-Meier analysis showed non-inferior survival outcomes for 4-weekly dosing. Neither regimen reached median survival.

Five-year disease-free survival was 68.1% vs 70.6% (log-rank p=0.726, HR 1.15, 95%CI 0.53-2.51) and five-year overall survival was 74.5% vs 79.4% (log-rank p=0.721, HR 1.17, 95%CI 0.49-2.79) for 3-weekly vs 4-weekly groups, respectively. Event rates were 16/47 (34.0%) vs 10/34 (29.4%) for DFS and 13/47 (27.7%) vs 8/34 (23.5%) for OS. Stage-specific analysis showed consistent trends across all stages.

**Conclusions:** Trastuzumab maintenance at 8mg/kg every 4 weeks demonstrates non-inferiority to standard 3-weekly dosing with numerical trends favoring the alternative schedule. Kaplan-Meier survival analysis with robust statistical methodology confirms equivalent long-term outcomes. This approach offers a viable option for patients facing geographic or logistical barriers to standard dosing, potentially improving treatment adherence while maintaining efficacy. Further prospective validation is warranted.
