## Supplementary material for "Trastuzumab Maintenance Every 4 Weeks versus Every 3 Weeks in HER2-Positive Breast Cancer: A Retrospective Analysis of Long-term Outcomes": Comprehensive survival analysis table

Endpoint	Q3 Weekly (n=47)	Q4 Weekly (n=34)	Hazard Ratio	95% CI	Log-rank P
			(Q3 vs Q4)
Disease-Free Survival
Events, n (%)	16/47 (34.0%)	10/34 (29.4%)	1.15	0.53-2.51	0.726
12-month rate, %	100.0	97.1
24-month rate, %	83.0	85.3
36-month rate, %	70.2	70.6
60-month rate, %	68.1	70.6
Overall Survival
Events, n (%)	13/47 (27.7%)	8/34 (23.5%)	1.17	0.49-2.79	0.721
12-month rate, %	100.0	100.0
24-month rate, %	93.6	88.2
36-month rate, %	83.0	82.4
60-month rate, %	74.5	79.4
